# Medical history predicts phenome-wide disease onset and enables the rapid response to emerging health threats

**DOI:** 10.1101/2023.03.10.23286918

**Authors:** Jakob Steinfeldt, Benjamin Wild, Thore Buergel, Maik Pietzner, Julius Upmeier zu Belzen, Andre Vauvelle, Stefan Hegselmann, Spiros Denaxas, Harry Hemingway, Claudia Langenberg, Ulf Landmesser, John Deanfield, Roland Eils

**Author notes:** these authors contributed equally, shared first authorship (Jakob Steinfeldt, Benjamin Wild, Thore Buergel). shared senior authorship (Ulf Landmesser, John Deanfield, Roland Eils).

## Abstract

The COVID-19 pandemic exposed, with few exceptions, a global deficiency in delivering systematic, data-driven guidance to protect citizens and coordinate vaccination programs. At the same time, medical histories are routinely recorded in most healthcare systems and are instantly available for risk assessment. Here, we demonstrate the utility of medical history in determining the risk for 1,883 diseases across clinical specialties and facilitating the rapid response to emerging health threats at the example of COVID-19. We developed a neural network to learn disease-specific risk states from routinely collected health records of 502,460 UK Biobank participants, demonstrating risk stratification for nearly all conditions, and validated this model on 229,830 individuals from the All of US cohort. When integrated into Cox Proportional Hazard Models, we observed significant discriminative improvements over basic demographic predictors for 1,774 (94.3%). After transferring the unmodified risk models to the All of US cohort, the discriminate improvements were replicated for 1,347 (89.8%) of 1,500 investigated endpoints, demonstrating model generalizability across healthcare systems and historically underrepresented groups. We then show that these risk states can be used to identify individuals vulnerable to severe COVID-19 and mortality. Our study demonstrates the currently underused potential of medical history to rapidly respond to emerging health threats by systematically estimating risk for thousands of diseases at once at minimal cost.
