## Supplementary material for "Medical history predicts phenome-wide disease onset and enables the rapid response to emerging health threats": Table 1

### Sheet: T1 - Cohorts
		UK Biobank				All Of Us
		Male, N = 229,107	Female, N = 273,353	Overall, N = 502,460		Male, N = 83,013	Female, N = 140,371	Diverse/Unknown, N = 6,446	Overall, N = 229,830
Age (years)		58 (50, 64)	57 (50, 63)	58 (50, 63)		57 (42, 67)	52 (36, 64)	58 (44, 68)	54 (38, 65)
	Unknown					1804	3503	188	5495
Ethnicity	Asian	5,878 (2.6%)	5,575 (2.0%)	11,453 (2.3%)		2,201 (2.7%)	3,742 (2.7%)	42 (0.7%)	5,985 (2.6%)
	Black	3,407 (1.5%)	4,653 (1.7%)	8,060 (1.6%)		17,487 (21%)	27,812 (20%)	779 (12%)	46,078 (20%)
	Mixed	1,105 (0.5%)	1,851 (0.7%)	2,956 (0.6%)		2,852 (3.4%)	4,883 (3.5%)	111 (1.7%)	7,846 (3.4%)
	White	215,244 (95%)	257,413 (96%)	472,657 (95%)		47,467 (57%)	75,613 (54%)	1,078 (17%)	124,158 (54%)
	Unknown	3,473 (1.5%)	3,861 (1.4%)	7,334 (1.5%)		13,006 (16%)	28,321 (20%)	4,436 (69%)	45,763 (20%)
Smoking status	Current	28,607 (13%)	24,364 (9.0%)	52,971 (11%)		12,553 (15%)	12,562 (8.9%)	668 (10%)	25,783 (11%)
	Previous	87,604 (38%)	85,440 (31%)	173,044 (35%)		21,789 (26%)	29,679 (21%)	1,606 (25%)	53,074 (23%)
	Never	111,460 (49%)	162,037 (60%)	273,497 (55%)		39,621 (48%)	87,996 (63%)	3,398 (53%)	130,985 (57%)
	Unknown	1,436 (0.6%)	1,512 (0.7%)	2,948 (0.5%)		9,050 (11%)	10,164 (7.2%)	774 (12%)	19,988 (8.7%)
Body Mass Index		27.3 (25.0, 30.1)	26.1 (23.5, 29.7)	26.7 (24.1, 29.9)		28 (25, 32)	29 (24, 35)	29 (25, 34)	29 (25, 34)
	Unknown	1,646 (0.7%)	1,458 (0.6%)	3,104 (0.6%)		2,802 (3.4%)	5,711 (4.1%)	387 (6.0%)	8,900 (3.9%)
Systolic Blood Pressure (mmHg)		139 (128, 152)	133 (121, 147)	136 (124, 150)		129 (119, 141)	123 (112, 136)	127 (115, 140)	125 (114, 138)
	Unknown	13,579 (5.9%)	16,536 (6.0%)	30,115 (6.0%)		1,804 (2.2%)	3,503 (2.5%)	188 (2.9%)	5,495 (2.4%)
	Median (IQR); n (%)
